# Genetically Adjusted PSA Levels for Prostate Cancer Screening

**DOI:** 10.1101/2022.04.18.22273850

**Authors:** Linda Kachuri, Thomas J. Hoffmann, Yu Jiang, Sonja I. Berndt, John P. Shelley, Kerry Schaffer, Mitchell J. Machiela, Neal D. Freedman, Wen-Yi Huang, Shengchao A. Li, Ryder Easterlin, Phyllis J. Goodman, Cathee Till, Ian Thompson, Hans Lilja, Stephen K. Van Den Eeden, Stephen J. Chanock, Christopher A. Haiman, David V. Conti, Robert J. Klein, Jonathan D. Mosley, Rebecca E. Graff, John S. Witte

**Affiliations:** Department of Epidemiology & Biostatistics, University of California San Francisco, San Francisco, CA, USA; Department of Epidemiology & Population Health, Stanford University School of Medicine, Stanford, CA, USA; Stanford Cancer Institute, Stanford University School of Medicine, Stanford, CA, USA; Institute of Human Genetics, University of California San Francisco, San Francisco, CA, USA; Division of Cancer Epidemiology and Genetics, National Cancer Institute, Rockville, MD, USA; Department of Biomedical Informatics, Vanderbilt University Medical Center, Nashville, TN, USA; Division of Hematology and Oncology, Vanderbilt University Medical Center, Nashville, TN, USA; Biological and Medical Informatics, University of California San Francisco, San Francisco, CA, USA; Fred Hutchinson Cancer Research Center, Seattle, WA, USA; SWOG Statistics and Data Management Center, Fred Hutchinson Cancer Research Center, Seattle, WA, USA; CHRISTUS Santa Rosa Medical Center Hospital, San Antonio, TX, USA; Departments of Laboratory Medicine, Surgery, Medicine, Memorial Sloan Kettering Cancer Center, New York, NY, USA; Department of Translational Medicine, Lund University, Skåne University Hospital, Malmö, Sweden; Division of Research, Kaiser Permanente Northern California, Oakland, CA, USA; Center for Genetic Epidemiology, Department of Population and Preventive Health Sciences, Keck School of Medicine, University of Southern California, Los Angeles, CA, USA; Norris Comprehensive Cancer Center, Keck School of Medicine, University of Southern California, Los Angeles, CA, USA; Department of Genetics and Genomic Sciences, Icahn School of Medicine at Mount Sinai, New York, NY, USA; Department of Internal Medicine, Vanderbilt University Medical Center, Nashville, TN, USA; Departments of Biomedical Data Science and Genetics (by courtesy), Stanford University, Stanford, CA, USA

## Abstract

Prostate-specific antigen (PSA) screening for prostate cancer remains controversial because it increases overdiagnosis and overtreatment of clinically insignificant tumors. Accounting for genetic determinants of constitutive, non-cancer-related PSA variation has potential to improve screening utility. We discovered 128 genome-wide significant associations (*P*<5×10^-8^) in a multi-ancestry meta-analysis of 95,768 men and developed a PSA polygenic score (PGS_PSA_) that explains 9.61% of constitutive PSA variation. We found that in men of European ancestry, using PGS-adjusted PSA would avoid 31% of negative prostate biopsies, but also result in 12% fewer biopsies in patients with prostate cancer, mostly with Gleason score <7 tumors. Genetically adjusted PSA was more predictive of aggressive prostate cancer (odds ratio (OR)=3.44, *P*=6.2×10^-14^; AUC=0.755) than unadjusted PSA (OR=3.31, *P*=1.1×10^-12^; AUC=0.738) in 106 cases and 23,667 controls. Compared to a prostate cancer PGS alone (AUC=0.712), including genetically adjusted PSA improved detection of aggressive disease (AUC=0.786, *P*=7.2×10^-4^). Our findings highlight the potential utility of incorporating PGS for personalized biomarkers in prostate cancer screening.
