## Supplementary Table 7 for "Genetically Adjusted PSA Levels for Prostate Cancer Screening"

### Sheet: PSA_128
Supplementary Table 7: Predicted functional features and annotations for 128 genome-wide significant (P<5E-08) index variants identified in the multi-ancestry meta-analysis of PSA levels in 95,768 men without prostate cancer
Region	Chr	Position	Variant	P_METAL	Nearest_Gene	Type	New	CADD	GerpS	GerpN	priPhCons	mamPhCons	verPhCons	mamPhyloP	priPhyloP	SIFTcat	PolyPhenCat	EncExp	EncH3K27Ac	EncH3K4Me1	EncH3K4Me3	EncNucleo	EncOCC	EncOCCombPVal	EncOCDNaseSig	EncOCDNasePVal	EncOCFaireSig	EncOCFairePVal	EncOCpolIISig	EncOCpolIIPVal	EncOCctcfSig	EncOCctcfPVal	EncOCmycSig	EncOCmycPVal	TFBS	TFBSPeaks	TFBSPeaksMax	tOverlapMotifs	PSA_Increase_Allele	Prostate_eGene	Prostate_eQTL_direction	Blood_eGene	Blood_eQTL_direction
1p32.3	1	51237409	rs12569177	3.249e-13	FAF1	intron	yes	0.69	0.149	0.149	0.023	0.024	0.027	0.185	0.188				2	2.2	1																		C			EPS15 | FAF1	+|+
1p22.3	1	88199778	rs12131120	1.623e-19	RP5-1027O11.1	intergenic	no	4.193	0.926	3.25	0.024	0.001	0.001	0.169	0.374				5	5	3.72	2.2
1p13.2	1	112264274	rs2076591	2.639e-13	INKA2	downstream	yes	0.868	-1.06	1.54	0	0	0	-0.343	-1.892			13.66	11.08	24	5.2	3.4	4	0	0.0106	0	0.0055	0	0.0387	2.04	0.0199	0	0.0937	1.71				1	C			DDX20 | RAP1A | C1orf162	-|+|-
1q21.3	1	154868055	rs4845681	7.679e-09	KCNN3	intergenic	yes	3.603	0.538	2.87	0.11	0.023	0.037	0.097	0.455			0.64	1.84	6.4	2	1.8																	T			ADAM15 | KCNN3 | SHC1 | PMVK | PBXIP1 | THBS3 | GBA | RP11-307C12.11	+|+|+|-|-|-|-|-
1q25.3	1	184191716	rs12046452	9.002e-09	Y_RNA	intergenic	yes	2.132	0.142	3.03	0	0	0	0.026	-0.804				5.64	10.64	3.44	1.3	1	4.98	0.0815	3.53	0.0258	2.96	0.0328	1.37	2.3287	16	0.0394	0	4	4	44.642		C			COLGALT2	+
1q32.1	1	205632217	rs71152447	9.913e-12	SLC45A3	inframe_deletion	no	17.09	5.62	5.62	0.322	0.985	1	2.63	0.651			46.26	10.12	8.84	3	0.9
1q32.1	1	205636334	rs4951018	2.747e-13	SLC45A3	intron	no	0.612	-0.935	0.468	0.025	0.028	0.037	-0.613	-0.682			1.68	3.64	4.12	2	1.3																	C	RAB7L1	-	NUCKS1 | RAB7L1 | SLC41A1 | PM20D1 | MFSD4	+|-|-|+|+
1q41	1	219694903	rs12034581	2.456e-12	RP11-95P13.2	intergenic	yes	4.795	1.16	2.33	0.065	0.234	0.314	0.33	-0.413				2.8	3	2	0.7													1	1	33.4898
1q41	1	219954267	rs6664688	3.904e-08	SLC30A10	intron,non_coding	yes	3.327	1.47	2.64	0.006	0.004	0.006	0.407	0.375				5.84	1.6	2	0.7
2p24.2	2	18911674	rs12710685	2.302e-08	AC106053.1	intergenic	yes	0.654	0.235	0.235	0.003	0.003	0.003	0.302	0.307			3.82	4.84	1.12	3.56	1.3
2p24.1	2	20880833	rs10193919	1.534e-15	LDAH	downstream	yes	13.62	1.69	4.7	0.873	0.357	0.49	0.202	-0.363			6.62	1	2.72	1	1.3																1	T	LDAH (C2orf43)	-	HS1BP3 | C2orf43 | AC012065.7	-|-|-
2p23.3	2	25463871	rs734693	3.878e-08	DNMT3A	intron	yes	1.964	0.832	2.74	0.016	0	0	0.034	-1.055			8.41	8.4	10.08	3.12	2.3	2	1.21	0.0493	1.95	0.0065	0	0	0	0.0415	0	0	0					T			DNMT3A | DNAJC27-AS1	+|+
2p21	2	43072828	rs1123695	3.254e-16	CHORDC1P1	intergenic	yes	7.007	2.82	3.72	0.091	0.002	0.002	1.12	0.604			0.62	15.72	29.08	8.24	1.8																	G			MTA3 | COX7A2L | OXER1 | HAAO	-|-|-|-
2p21	2	43618819	rs11899863	1.715e-13	THADA	intron	yes	13.68	1.13	3.88	0.963	0.033	0.042	0.238	0.457				44.6	25.64	7.36	3.3																	C			PLEKHH2 | AC010883.5	+|-
2p16.1	2	60759747	rs2556375	1.75e-32	BCL11A	intron	no	15.73	3.28	4.48	0.992	0.996	0.998	0.658	0.455			1.33	13.68	13.92	10.6	0.2
2p15	2	63277843	rs58235267	4.918e-13	OTX1	upstream	yes	20.1	2.86	4.71	0.996	1	0.998	0.66	0.651				20.24	3	41.72	0	2	15.95	0.6487	16	0.0252	2.64	0.3029	14.8	0.4623	3.85	0.0794	3.75	21	41	197.485	1	G			OTX1 | WDPCP	-|+
2p13.2	2	72059504	rs11679946	2.645e-08	DYSF	intergenic	yes	1.719	-0.65	3.13	0.001	0	0	-0.128	-0.95				34.56	5.96	5	1.8
2q33.1	2	198929083	rs34388051	2.211e-08	PLCL1	intron	yes	2.807	0.355	2.97	0.005	0.003	0.008	0.064	0.45				2	4.48	1	1.6																	A	AC011997.1	-	ANKRD44 | SF3B1 | PLCL1 | AC013264.2 | MARS2	+|-|-|-|+
3q13.2	3	113290793	rs4682495	2.898e-09	SIDT1	intron	no	0.868	-0.843	0.594	0.002	0.001	0.001	-0.394	-0.504			3.55	2	2.36	2	1.7																	A			SIDT1 | WDR52	-|+
3q21.3	3	128067275	rs11709611	1.968e-10	EEFSEC	intron	yes	0.661	-3.94	2.44	0.001	0	0	-0.87	-0.605				6	8.52	4	0.1	3	0.7	0.01	0	0.0146	1.3	0.0096	0	0.012	0	0.0123	0	1	1	22.9849		C	RUVBL1	+	EEFSEC | RPN1 | GP9 | RUVBL1 | ACAD9 | POU5F1P6	-|+|-|+|+|+
3q23	3	141115219	rs1582874	1.012e-16	ZBTB38	intron	no	0.041	-0.451	0.225	0.004	0.004	0.006	-2.352	-2.375			38.21	6.08	2	4	0.9																	C			RASA2 | ZBTB38	+|+
3q25.33	3	160130592	rs10673842	2.232e-08	SMC4	intron	yes	1.523	0.803	1.97	0.002	0	0.001	0.216	0.53			23.6	2.92	3.6	2.36	1.1
3q27.2	3	185246981	rs4012714	1.054e-08	LIPH	intron	yes	0.489	0	0	0.011	0.003	0.004	-0.56	0				1	3	1.64	0.4
3q27.3	3	186746994	rs12629450	2.627e-10	ST6GAL1	intron	yes	2.693	-1.29	2.28	0.028	0.004	0.005	-0.355	0.457			2.22	8.12	16.4	25	2.8	3	1.34	0.0182	0.73	0.0157	1.38	0	0	0	0	0	0	3	4	102.928	2	C			ST6GAL1	+
3q28	3	189482770	rs6765473	3.247e-10	TP63	intron	yes	12.74	1.58	4.16	0.755	0.006	0.003	0.762	0.379				2	3	3	1.1
4p15.2	4	24410024	rs4276269	1.993e-08	PPARGC1A	intron	yes	0.145	-2.2	3.35	0	0	0	-0.785	-1.955				1	2	3.96	0.3
4q31.22	4	146890261	rs9968429	6.337e-18	Y_RNA	intergenic	no	11.76	1.73	1.73	0.003	0.689	0.744	1.306	0.55				1	3	4	0																	G			LSM6 | RP11-6L6.2	+|+
4q32.1	4	157497921	rs13115840	4.331e-17	LINC02272	intergenic	no	0.669	-0.832	1.73	0.017	0.002	0.002	-0.209	-0.842				1.68	4	2	1.2																	A			PDGFC | CTSO	+|+
5p15.33	5	1285974	rs7705526	1.213e-08	TERT	intron	no	0.234	-0.47	0.235	0.002	0.002	0.002	-0.687	-0.674			0.84	1.48		1	1
5p15.33	5	1322087	rs401681	6.979e-54	CLPTM1L	intron	no	3.871	0.55	0.55	0.001	0.001	0.001	0.46	0.45			18.65	3.32	5	2.96	1.8	2	0.88	0.0331	1.54	0.0062	0	0.0279	1.56	0.007	0	0.0091	0				1
5q14.3	5	92052005	rs7732515	3.527e-14	LDHBP3	intergenic	yes	17.39	5.57	5.57	0.994	1	1	2.236	0.525				2.12	6	4	0.5
5q35.2	5	172945918	rs889017	2.636e-08	CTB-164N12.1	intergenic	yes	1.814	-2.84	1.49	0	0	0	-0.918	0.55				6.64	3	4.72	2.9
6p22.3	6	15463139	rs926309	1.593e-12	JARID2	intron	yes	20.9	5.22	5.22	0.995	1	1	2.575	0.645				4	13.4	7.52	1.1													3	4	114.099		T			JARID2 | DTNBP1	+|-
6p22.3	6	16515154	rs236961	8.573e-12	ATXN1	intron	yes	1.964	0.044	1.15	0.034	0.001	0.001	0.017	0.188				2	2	1	1.1
6p22.1	6	29915061	rs2248162	3.602e-10	HLA-A	downstream	yes	12.01	0	0	0.141	0.14	0.164	0.152	0.155			11.99	3.68	4.64	5	1.3													1	1	64.2135		C	HLA-G | HCG4B | HCG4P7	+|-|-	ZNRD1 | FLOT1 | VARS2 | HCG4 | HLA-V | ABCF1 | DDR1 | TRIM10 | TRIM31 | PPP1R11 | HLA-J | HLA-G | HLA-F | ZFP57 | HLA-H | HLA-A | LINC00243 | HLA-F-AS1 | HCG4B | HLA-U | MICD | HCG4P7 | TRIM26 | HLA-W | IFITM4P | HCG4P3 | HLA-L	+|-|+|+|+|+|+|+|+|+|+|+|-|-|+|+|-|+|-|-|+|-|-|+|+|-|+
6p21.31	6	34212537	rs551980123	1.628e-10	HMGA1	downstream	yes	11.97	-1.83	2.63	0.742	0	0	-0.457	0.437			69.81	44.84	13.6	6	0.7	2	15.95	0.3379	12.6	0.0387	5.03	0.2985	14.6	1.011	14.5	0.3504	10.6	34	51	297.713	1
6p21.1	6	43711981	rs1535507	1.537e-22	POLR1C	intron	no	7.946	1.29	3.09	0.247	0	0	0.352	0.651				7.92	7	1.92	1.8													2	2	185.188		T			VEGFA | MAD2L1BP	+|-
6q22.33	6	129168057	rs73583119	3.463e-08	LAMA2	intergenic	yes	2.874	-0.261	3.64	0.008	0	0	-0.041	0.473				2	1	4	1.3
7p15.3	7	20909622	rs204592	1.18e-09	LINC01162	intron,non_coding	yes	0.854	-0.649	0.324	0.006	0.005	0.006	-0.556	-0.55				2	2	2.8	1.8
7p15.3	7	21839896	rs6956349	8.603e-09	DNAH11	intron	yes	0.148	-0.756	3.21	0.002	0	0	-0.487	-2.142				1	1	2	1.5
7p15.2	7	27281792	rs17437810	8.048e-09	EVX1,EVX1-AS	upstream,intron	yes	9.164	2.4	4.28	0.358	0.007	0.009	0.337	0.557				2.92	7	5.16	0.9	1	7.85	0.259	8.15	0.0148	1.33	0.0212	1.09	0.155	1.65	0.0562	0	2	3	128.584	3	A			SKAP2 | HOTAIRM1	-|-
7p15.2	7	27483166	rs10250340	2.027e-09	EIF4HP1	intergenic	yes	2.164	0.225	0.225	0.016	0.015	0.019	0.252	0.249				1	4	3.96	2.2																	A			HIBADH | HOTAIRM1	-|-
7p15.2	7	27975919	rs67152137	8.569e-31	JAZF1	intron	no	5.313	3.03	3.91	0.011	0.003	0.004	1.226	0.651				4.52	4	3	2																	G			HIBADH	-
8p21.2	8	23437981	rs2928681	3.453e-18	SLC25A37	intergenic	no	0.708	-0.451	0.225	0.043	0.042	0.053	-0.712	-0.698				2.36	3.56	1	0.5																	C			LOXL2 | SLC25A37 | NKX3-1	-|+|+
8p21.2	8	23529521	rs1160267	6.285e-83	NKX3-1	intergenic	no	0.523	-4.59	4.29	0.008	0	0	-1.126	-0.268				2	2	2.44	1.5																	G			SLC25A37 | NKX3-1	+|+
8q12.1	8	57138676	rs36112366	7.298e-11	RP11-140I16.3	downstream	yes	7.219	-1.94	3.41	0.352	0	0	-0.415	0.525				3.88	4.32	3	1.6																1
8q12.1	8	57834357	rs4738555	3.202e-17	RNU6-13P	intergenic	no	9.899	0.098	3.94	0.103	0.589	0.736	0.019	0.52				4	2	2.16	0.6
8q21.13	8	81811566	8:81811566_CA_C	7.641e-11	ZNF704	intergenic	yes	1.647	0.839	0.839	0.086	0.009	0.012	0.601	0.188				2	4	1														2	2	55.6845			ZNF704	-
8q23.1	8	108849527	rs1494920	4.841e-08	RNA5SP275	intergenic	yes	0.135	-0.371	0.185	0.01	0.003	0.003	-1.482	-1.508				1.36	2	2	0.1																	T			ANGPT1	+
8q24.21	8	127817460	rs7843726	1.741e-08	LOC105375751	intergenic	yes	0.128	0	0	0	0	0	0	0				6.4	1.4	10.56	0.2													1	1	29.0323		G	POU5F1B	+
8q24.21	8	128093297	rs1016343	3.594e-15	PCAT2	intron,non_coding	yes	0.194	-6.11	3.96	0	0	0	-1.405	-3.072				27	17.32	6	2.7	1	5.01	0.0573	2.41	0.0317	3.78	0	0	0.0244	0	0.1467	2.64	5	7	242.506
8q24.21	8	128318755	rs10107982	4.066e-30	CASC8	intron,non_coding	no	9.353	2.13	3.3	0.233	0.087	0.113	0.644	0.375				44.32	21.32	5.64	0.9
8q24.21	8	128413305	rs6983267	2.55e-45	CASC8	intron,non_coding	no	18.13	5.31	5.31	0.996	1	1	2.634	0.651				360.32	34.36	11.56	0.6	1	4.15	0.0692	2.94	0.0223	2.33	0	0	1.0574	6.89	0.0371	0	11	12	253.848	1	G			CASC8	+
9q22.32	9	99146751	rs7020681	1.4e-09	SLC35D2	downstream	yes	1.117	-3.3	2.59	0.011	0	0	-0.894	-0.953				10.28	15.48	12	1.8													5	6	39.7729		C			CDC14B | HABP4 | SLC35D2 | ZNF367 | HIATL2	-|-|-|-|+
9q33.1	9	118258080	rs150402584	8.995e-10	DEC1	intergenic	yes	1.813	0.857	1.78	0.035	0.008	0.009	0.292	0.559				2	5	2	1													1	1	65.8854
9q33.1	9	120475302	rs4986790	7.086e-17	TLR4	missense	no	11.45	4.64	5.78	0.003	0.014	0.03	1.021	-0.261	tolerated	benign	231.68	3.04	1.16	2	0.8
9q33.2	9	123643426	rs59482735	2.924e-12	PHF19	upstream	no	2.514	0.429	0.429	0.105	0.025	0.034	0.404	0.094				3	22.08	4	1.1
10p12.31	10	22363979	rs3011633	5.92e-20	DNAJC1	intergenic	no	12.79	0.1	0.1	0.538	0.537	0.585	0.14	0.139				0.76	1	2	1.1																	C			DNAJC1 | COMMD3	-|-
10p12.2	10	23398448	rs1857279	3.934e-11	MSRB2	intron	yes	1.182	0.361	0.361	0.003	0.003	0.003	0.401	0.406				2	2	1	0.4																	C			MSRB2	+
10p12.1	10	28096754	rs2815506	4.88e-15	ARMC4	downstream	no	4.185	2.41	3.58	0.003	0.001	0.002	0.711	0.525				2.12	1	3.2	0.9
10q11.23	10	51549496	rs10993994	7.305e-87	MSMB	upstream	no	2.259	0.0402	3.88	0.01	0.003	0.003	-0.004	-0.295				3	3.72	2.68	1.7																	T			NCOA4 | AGAP8 | AGAP7	-|-|-
10q25.2	10	111991733	rs562417881	5.638e-09	MXI1	intron	yes	1.563	0.637	0.637	0.022	0.004	0.004	0.611	0.462				3.32	3	4	1.2
10q26.12	10	122631067	rs9325569	9.861e-41	WDR11	intron	no	1.828	-0.871	1.43	0.015	0	0	-0.261	0.307				4	2	2.8	0.7																1	A			WDR11	-
10q26.12	10	123049264	rs10886902	8.16e-118	LINC01153	intergenic	no	2.917	-3.14	3.93	0.001	0	0	-0.233	0.455				16.72	16.12	2.92	1.9	3	0.91	0.0059	0	0.0171	1.58	0	0	0.0068	0	0.0145	0
10q26.13	10	123135200	rs10788173	2.858e-08	RN7SKP167	intergenic	yes	2.515	-2.56	4.36	0.008	0	0	-0.174	0.53				4	2.84	2.72	0.9
10q26.13	10	123185303	rs10749415	1.834e-45	RN7SKP167	intergenic	no	11.57	-4.65	4.05	0.954	0	0	-0.958	0.53				2.76	1.72	3	2.5																	A			FGFR2	-
10q26.13	10	123349324	rs45631563	7.938e-23	FGFR2	intron	no	17.03	2.85	5.24	0.993	0.883	0.61	1.024	0.525				4.84	12.52	6.16	1													1	1	31.8222
10q26.13	10	126737579	rs3012065	2.161e-08	CTBP2	intron	yes	4.09	0.0335	1.22	0.005	0	0	-0.011	0.53			1.68	8.92	19.68	6.72	0.8																	C	CTBP2	+	CTBP2	+
11p15.5	11	197557	rs7103852	1.217e-09	ODF3	intron	yes	0.44	-2.3	5.02	0.001	0.156	0.014	-0.225	-1.516				1	1.52	1.32	0.5	2	2.21	0.0814	3.12	0.0095	0	0.008	0	0.0633	1.09	0.0654	1.34	1	1	17.8868		G			IFITM3 | ODF3 | BET1L | RIC8A | IFITM2 | PSMD13 | SCGB1C1	+|+|+|+|-|+|+
11p13	11	34718279	rs553481604	1.692e-11	LOC102723568	intergenic	no	14.33	-0.593	0.624	0.848	0.546	0.731	-0.303	0.307				2	3	2	1
11p13	11	34780936	rs10466455	8.016e-26	LOC102723568	intergenic	no	2.151	-1.18	2.61	0.005	0	0	-0.258	0.455				2	7.24	5	0.6																	C	APIP	+	PDHX | APIP	+|+
11q13.5	11	76153279	rs58015965	4.018e-08	EMSY	intergenic	yes	0.01	-0.317	0.158	0.002	0.001	0.001	-2.694	-2.704			5.05	2.12	6.96	2.68																		G			LRRC32	+
11q22.2	11	102396607	rs12285347	2.611e-25	MMP7	intron	no	4.923	0.397	2.85	0.018	0.004	0.005	0.057	0.457				2	2.44	3	0.9	3	0.96	0.0061	0	0.0179	1.64	0	0	0.0032	0	0	0					C	MMP7	-
11q22.2	11	102438778	rs7129424	2.496e-11	MMP20	intergenic	yes	0.047	-0.414	0.207	0.001	0.001	0.001	-2.017	-1.987				1	1	3	2
12p13.31	12	9222286	rs1805664	9.229e-09	A2M,KLRG1	downstream	yes	0.147	-8.57	4.28	0.007	0	0	-2.932	-0.266			153.39	4	1	3	1																1	T			M6PR | PHC1 | RP11-22B23.1 | PZP | KLRG1 | CLEC1B | CLEC12A | CLECL1 | HNRNPA1P34 | DDX12P | LINC00612 | AC091814.2 | LINC00987 | A2M-AS1 | A2MP1 | RP11-118B22.4 | RP11-705C15.2 | RP11-436I9.6 | RP11-436I9.5	+|+|-|+|+|-|-|+|+|-|+|-|+|+|+|+|-|+|+
12q14.3	12	66393756	rs74097857	1.234e-09	HMGA2	intergenic	yes	8.659	0.369	4.49	0.444	0.002	0.004	0.253	-0.701				26.84	20.64	5.12	0.2	1	4.86	0.0837	3.58	0.0231	2.45	0	0	0.0142	0	0.0296	0	2	4	47.5461
12q21.31	12	84994000	rs61928422	1.106e-08	SLC6A15	intergenic	yes	2.414	0.926	2.78	0.004	0	0	0.239	0.559				1	1	5	0.3
12q24.21	12	115099805	rs10774760	2.437e-30	Y_RNA	upstream	no	0.167	-0.47	0.235	0.005	0.005	0.006	-0.696	-0.69				4.12	2.12	1.44	0.4
12q24.21	12	115155460	rs11067251	1.863e-09	TBX3-AS1	intron,non_coding	yes	1.214	-1.64	2.47	0.021	0	0	-0.476	-0.264				1.44	1	1.72	2.5
12q24.23	12	118855432	rs1045542	1.205e-13	SUDS3	3_prime_UTR	yes	3.022	0.766	4.51	0.163	0.046	0.185	0.03	-1.099			59.18	2	3.04	1	0.3																	G			PEBP1 | VSIG10 | WSB2	+|-|-
13q14.3	13	51087443	rs202346	1.818e-27	DLEU1	intron,non_coding	no	7.822	1.16	5.16	0.004	0.005	0.832	0.034	-0.255				11.76	26.36	17.32	1.3													4	6	138.44		A			EBPL | RCBTB1 | DLEU7	+|+|+
13q14.3	13	51165912	rs12869529	9.404e-12	DLEU1	intron,non_coding	yes	3.529	0.505	0.505	0.006	0.006	0.007	0.479	0.469				5	7.64	3	2.4	3	0.73	0.0049	0	0.0158	1.34	0	0	0	0	0	0
13q14.3	13	51445360	rs9563006	5.561e-11	RNASEH2B-AS1	intergenic	no	5.673	0.995	2.22	0.074	0.002	0.003	0.284	0.37			0.41	4	2	2	2																	A	RNASEH2B-AS1	-	RNASEH2B | DLEU7	+|+
13q22.1	13	74055303	rs1361057	3.278e-08	LINC00393	intron,non_coding	yes	1.306	-0.131	4.27	0.028	0.001	0	-0.005	-1.216				2	3.8	4.12	0.7																1
13q32.1	13	95799006	rs61965887	3.69e-14	ABCC4	intron	yes	6.181	-0.717	4.09	0.32	0	0	-0.17	0.587			0.89	2	4	2.28	1.1													1	1	71.2504	3	A			ABCC4	-
14q13.3	14	37240591	rs712329	2.013e-08	SLC25A21	intron	yes	15.08	5.18	5.18	0.45	0.812	1	2.081	0.53				3.84	9.76	3	0.8													15	21	313.057	1
14q32.13	14	94838142	rs112635299	1.211e-15	SERPINA1	downstream	yes	0.286	-0.862	0.661	0.001	0.001	0.001	-0.331	-0.514				5	15.68	4.68	2.1	2	0.99	0.042	1.68	0.0094	0	0	0	0.0509	0	0	0					G			IFI27L2 | IFI27L1 | IFI27 | SERPINA1	+|-|-|-
14q32.13	14	95104745	rs72695000	7.385e-28	ADIPOR1P2	downstream	no	0.737	-1.23	1.29	0.01	0	0	-0.401	-0.421				4.4	6.4	2	2.1																1
15q22.31	15	66941399	rs8038722	3.188e-08	LINC01169	intron	yes	3.871	0.158	0.158	0.022	0.022	0.024	0.169	0.166			0.41	4	5.44	4	1.8
16p13.3	16	4318206	rs251739	6.627e-20	TFAP4	intron	no	0.8	-1.46	1.07	0.034	0	0	-0.593	-0.536			5.05	4	4	1.64	2																	G			ROGDI | TFAP4 | RP11-95P2.1	+|-|-
16p13.13	16	11201428	rs9933507	3.818e-10	CLEC16A	intron	yes	0.524	-6.6	3.47	0	0	0	-1.1	-1.277			0.64	24.24	31.12	4.52	2.9																1	C			CLEC16A | DEXI | RP11-876N24.4 | RP11-876N24.5	+|+|-|+
16q23.1	16	77507275	rs7206309	1.607e-22	LOC105376775	intergenic	no	0.885	-1.26	1.96	0.027	0	0	-0.288	0.255				1.56	2	3.8	0.7
16q24.1	16	86554784	rs13334022	3.358e-11	RPL7A	upstream	yes	1.417	-2.89	2.99	0	0	0	-0.69	0.398				5	9.8	7.24	0.7	2	2.73	0.0517	2.46	0.0128	1.25	0.0114	0	0.0741	1.2	0.0443	2.1	2	2	42.6552		T			MTHFSD | RP11-463O9.9	-|+
17p13.3	17	1994071	rs3760230	2.765e-08	SMG6	intron	yes	17.37	1.08	5.38	0.984	0.998	0.991	0.256	-0.257			3.11	83.32	46.76	26.88	1.6	1	5.44	0.0993	3.77	0.0265	2.88	0	0	0.0466	0	0	0	1	1	24.1724	1	C	SRR	+	SGSM2 | SRR | HIC1	-|+|+
17p13.1	17	7571752	rs78378222	2.794e-10	TP53	3_prime_UTR	yes	16.35	5.28	5.28	0.973	0.998	0.999	2.227	0.525			422.22	3.64	3.04	2	0.6																	G			CD68 | ATP1B2 | TP53 | NLGN2 | CLDN7 | AC113189.5 | TNFSF12	+|+|-|+|-|-|-
17p13.1	17	7793367	rs34009884	1.108e-08	CHD3	upstream	yes	5.958	1.46	2.47	0.215	0.001	0.001	0.573	0.165			1.6	16.56	19.08	11.2	1.9
17p12	17	12320741	rs7219536	5.668e-12	LINC00670	intergenic	yes	0.652	-0.426	1.95	0.001	0	0	-0.151	-0.768				2	1.76	6.4	1.9
17p12	17	12556260	rs9889266	8.88e-10	LINC00670	intergenic	yes	0.636	-3.51	2.45	0	0	0	-0.867	0.452				1.24	3	3.4	0.6
17q12	17	36099952	rs10908278	2.077e-46	HNF1B	intron	no	0.347	-0.39	0.195	0.014	0.01	0.01	-0.871	-0.903					1	2	0.3
18q23	18	76777252	rs71279357	1.827e-12	SALL3	intergenic	yes	0.003	-0.854	0.427	0	0	0	-3.522	-3.291				2	2	2.8	1.7
19q12	19	32055024	rs11084590	3.38e-18	CTD-2050I18.1	intergenic	no	0.176	-5.59	3.27	0	0	0	-1.459	-0.328				2	2	1	1.4
19q13.32	19	46229711	rs6509234	7.704e-09	FBXO46	intron	yes	3.049	0.225	0.225	0.062	0.06	0.07	0.294	0.299			10.21	2.8	5	1.08	0.4																	G			DMPK | SIX5 | DMWD	+|+|+
19q13.33	19	49206462	rs681343	4.433e-08	FUT2	synonymous	yes	0.062	-7.6	4.32	0.1	0.265	0.512	-1.005	-1.663			37.85	3	1.56	1	0.8	2	1.76	0.0557	2.19	0.0101	0.65	0	0	0.0527	0	0	0					T			SPHK2 | CA11 | HSD17B14 | SULT2B1 | PLA2G4C | RASIP1 | NTN5 | SEC1P	-|-|-|+|-|+|+|+
19q13.33	19	51225544	rs890863	1.109e-08	CLEC11A	upstream	yes	7.12	-0.421	2.15	0.159	0	0	-0.077	0.187			2.07	4.76	12.04	7.72	0.6	2	16	0.8563	16	0.0335	3.35	0.2518	13.9	2.4256	14.3	0.1025	1.83					G			CLEC11A	+
19q13.33	19	51323501	rs1054713	4.787e-22	KLK1	synonymous	no	0.534	-5.75	2.87	0.005	0	0	-2.117	-1.809			261.13	14.12	40	23.68	1.2	3	16	0.4574	16	0.0296	3.83	0.179	12	0.1435	2.51	0.0677	2.69	6	7	152.183		A			C19orf48 | KLK1 | CTD-2568A17.5	-|-|-
19q13.33	19	51340794	rs2659053	5.4e-94	KLK15	upstream	no	2.347	-1.03	1.71	0	0	0	-0.282	-0.466				3	13.16	3	2.1	2	2.19	0.0551	2.32	0.011	0.78	0	0	0.0179	0	0.0861	1.76	2	2	24.7018
19q13.33	19	51349841	rs113920094	6.499e-09	LOC105372441	intron,non_coding	yes	1.552	0.149	0.149	0.02	0.02	0.023	0.16	0.158					1	2	0.2
19q13.33	19	51360398	rs578067733	1.718e-12	KLK3	upstream	yes	4.063	0.469	0.469	0.227	0.037	0.045	0.391	0.164					1.44	2	0.6
19q13.33	19	51361757	rs17632542	3.15e-638	KLK3	missense	no	13.76	1.85	2.95	0.005	0.003	0.198	0.276	0.325	deleterious	benign		5	5.68	2	0.9
19q13.33	19	51365466	rs2735837	7.154e-58	KLK2	downstream	no	1.977	0.13	0.13	0.016	0.016	0.019	0.162	0.164				3	1	1	1.1
19q13.33	19	51373744	rs12983994	1.118e-17	KLK2	downstream	no	6.758	0.506	1.57	0.002	0	0	0.231	0.176				18.12	14.2	36.36	2.8	2	16	0.351	16	0.0382	5.88	0.0618	3.25	2.0437	16	0.1185	6	26	27	160.935	1
19q13.33	19	51378275	rs112103380	1.659e-18	KLK2	intron	yes	2.032	-0.866	2.05	0.017	0.006	0.006	-0.084	0.437			0.44	3	3.72	1.68	1.1	1	1.91	0.0386	1.63	0.0143	1.15	0	0	0.0382	0	0	0				2
19q13.33	19	51383072	rs198978	8.376e-31	KLK2	downstream	yes	1.945	0.528	0.528	0.007	0.003	0.004	0.445	0.249				5.64	18.4	1.84	2.1
19q13.41	19	51421334	rs141135092	1.169e-09	KLK4	intergenic	yes	1.199	-0.0651	1.1	0.066	0	0.001	0.037	0.388				6.4	3.28	3	2.2																1
19q13.41	19	51441425	rs80122351	1.153e-10	KLK5	intergenic	no	0.882	-1.51	0.757	0.06	0.001	0.001	-0.94	0.187			0.64	1.28	2.64	1	1.3
20q11.21	20	31950845	rs291671	1.194e-18	CDK5RAP1	intron	yes	1.978	-0.57	0.704	0.11	0.09	0.119	-0.277	-0.536				5.48	11	5	1.3	3	1.55	0.0263	1.02	0.0149	1.34	0.0066	0	0.0204	0	0.0228	0					G			CBFA2T2 | CDK5RAP1 | CHMP4B	-|-|+
21q22.2	21	40289167	rs2836750	1.593e-12	AF064858.6	upstream	yes	6.249	-0.257	2.24	0.228	0	0	-0.059	0.457				2	7.4	2	1.1													18	18	289.049		T			ETS2	+
22q13.31	22	45996298	rs13268	1.628e-10	FBLN1	missense	yes	25.2	5.49	5.49	0.988	0.999	1	2.081	0.478	deleterious	possibly_damaging	753.29	1.28	3.4	2	0.7																	A			ATXN10	-
Xp22.31	23	8912815	rs112062538	4.744e-19	RP11-66N5.2	intergenic	yes	2.983	0.15	0.15	0.004	0.004	0.004	0.173	0.175				1	2	2	2.5
Xp22.2	23	16844831	rs62586587	3.617e-25	TXLNG	intron	no	1.227	-0.214	0.751	0.019	0	0	-0.181	0.366			2.66	18.96	16.04	2	1
Xp22.13	23	17831188	rs200615037	3.539e-22	RAI2	intron	no	1.04	0.826	3.63	0.003	0	0	0.051	-0.194				2.96	3.16	2	1.2	4	1.81	0.0448	1.88	0.0113	0.78	0.0035	0	1.207	14.4	0.0145	0	3	6	37.1933			SCML2	+
Xp22.11	23	24109619	rs7065158	1.109e-29	EIF2S3	intergenic	no	2.458	0	0	0	0	0	0	0				2.04	6.4	1	2.3													2	2	45.5516
Xp11.22	23	51242364	rs5987424	2.113e-08	LINC01496	downstream	yes	0.215	-0.298	0.149	0.005	0.005	0.005	-1.197	-1.192				2	2	1	0.6																	A	NUDT11	+
Xp11.21	23	55936822	rs10855058	7.552e-09	KLF8	intron	yes	1.163	-2.65	2.09	0.001	0	0	-0.985	-0.517				7.32	4.48	26.52	1.2	3	1.06	0.0022	0	0.019	1.77	0	0	0.0117	0	0	0
Xq13.1	23	68996186	rs2520386	4.191e-11	EDA	intron	yes	0.628	-1.13	0.563	0.003	0.006	0.006	-0.677	-0.726				2	1	3	2.7
Xq13.1	23	70125103	rs62608084	1.655e-24	TEX11	intron	yes	2.003	0.329	0.329	0.003	0.003	0.003	0.404	0.409				2.16	3	2	1.5																	A	SLC7A3	+
Xq26.2	23	132935739	rs4829762	5.908e-12	GPC3	intron	yes	16.29	2.28	4.94	0.757	0.997	0.987	0.626	0.479				2		1	0.6													1	1	29.2605
Xq26.3	23	133703924	rs5930651	9.975e-09	PLAC1	intron	yes	0.477	-0.371	0.185	0.013	0.013	0.012	-0.787	-0.776				1	3	2	1.6	4	0	0.0074	0	0.0045	0	0	0	0.0228	0	0.1983	2.99

### Sheet: Annotation Legend
Column	Description
Region	Cytoband
Chr	Chromosome
Position	Position in b37
Variant	Variant name (rsID) where available
P_METAL	Fixed effect multi-ancestry meta-analysis p-value
Nearest_Gene	Gene(s) within 15 kb
Type	Variant type and regulatory consequence
New	Novel variants are independent of previously reported PSA associations at LD r2<0.01 within ±10 Mb
CADD	PHRED-scaled CADD score: −10 log10 (rank/total number of potential substitutions) where a score of 20 corresponds to the top 1% most deleterious substitutions
GerpN	Neutral evolution score defined by GERP++ where a high GerpN value indicates high homology of the locus across species
GerpS	Rejected Substitution' score defined by GERP++ where positive values indicate a deficit in substitutions (expected for sites under selective constraint) and negative values convey a substitution surplus
priPhCons	Primate PhastCons conservation score (excl. human): the probability that the locus is contained in a conserved element
mamPhCons	Mammalian PhastCons conservation score (excl. human): the probability that the locus is contained in a conserved element
verPhCons	Vertebrate PhastCons conservation score (excl. human): the probability that the locus is contained in a conserved element
priPhyloP	Primate PhyloP score (excl. human): -log(P-value) of the null hypothesis of neutral evolution, where positive values represent purifying selection, while negative values represent acceleration
mamPhyloP	Mammalian PhyloP score (excl. human): -log(P-value) of the null hypothesis of neutral evolution, where positive values represent purifying selection, while negative values represent acceleration
PolyPhenCat	PolyPhen category of change
SIFTcat	SIFT category of change
EncExp	Maximum ENCODE expression value
EncH3K27Ac	Maximum ENCODE H3K27 acetylation level
EncH3K4Me1	Maximum ENCODE H3K4 methylation level
EncH3K4Me3	Maximum ENCODE H3K4 trimethylation level
EncNucleo	Maximum of ENCODE Nucelosome position track score
EncOCC	ENCODE open chromatin code
EncOCCombPVal	ENCODE combined p-Value (PHRED-scale) of Faire, Dnase, polII, CTCF, Myc evidence for open chromatin
EncOCDNasePVal	p-Value (PHRED-scale) of Dnase evidence for open chromatin
EncOCFairePVal	p-Value (PHRED-scale) of Faire evidence for open chromatin
EncOCpolIIPVal	p-Value (PHRED-scale) of polII evidence for open chromatin
EncOCctcfPVal	p-Value (PHRED-scale) of CTCF evidence for open chromatin
EncOCmycPVal	p-Value (PHRED-scale) of Myc evidence for open chromatin
EncOCDNaseSig	Peak signal for Dnase evidence of open chromatin
EncOCFaireSig	Peak signal for Faire evidence of open chromatin
EncOCpolIISig	Peak signal for polII evidence of open chromatin
EncOCctcfSig	Peak signal for CTCF evidence of open chromatin
EncOCmycSig	Peak signal for Myc evidence of open chromatin
tOverlapMotifs	Number of overlapping predicted TF motifs
TFBS	Number of different overlapping ChIP transcription factor binding sites
TFBSPeaks	Number of overlapping ChIP transcription factor binding site peaks summed over different cell types/tissue
TFBSPeaksMax	Maximum value of overlapping ChIP transcription factor binding site peaks across cell types/tissue
PSA_Increase_Allele	Allele that has a positive (increasing) effect on PSA levels
Prostate_eGene	Target eGene in prostate tissue (GTEx v8)
Prostate_eQTL_direction	Direction of the prostate eQTL effect aligned to the PSA-increasing allele
Blood_eGene	Target eGene in whole blood (eQTL Gen)
Blood_eQTL_direction	Direction of the whole blood eQTL effect aligned to the PSA-increasing allele
